# Plasma cell-free DNA methylomes for hepatocellular carcinoma detection and monitoring after liver resection or transplantation

**DOI:** 10.1101/2024.10.01.24314116

**Authors:** Kui Chen, Zhihao Li, Bianca O. Kirsh, Ping Luo, Stephanie Pedersen, Roxana C. Bucur, Nadia A. Rukavina, Jeffrey P. Bruce, Arnavaz Danesh, Mazdak Riverin, Sandra E. Fischer, Mamatha Bhat, Nazia Selzner, Sonya A. MacParland, Carol-Anne Moulton, Steven Gallinger, Ian D. McGilvray, Mark S. Cattral, Markus Selzner, Trevor W. Reichman, Chaya Shwaartz, Blayne A. Sayed, Sean P. Cleary, Gonzalo Sapisochin, Anand Ghanekar, Trevor J. Pugh

## Abstract

**Background:** Hepatocellular carcinoma (HCC) is one of the most common and lethal malignancies worldwide. HCC diagnosis, monitoring, and treatment decisions rely predominantly on imaging. Curative surgery is limited to those with disease confined to the liver, but recurrence is common. Detection of HCC by mutational profiling of blood plasma cell-free DNA (cfDNA) is limited by mutational heterogeneity and difficulty obtaining tumor tissue to guide targeted gene panels. In contrast, DNA methylation patterns reveal biological processes without need for prior mutational knowledge. We evaluated cell-free methylated DNA immunoprecipitation and high-throughput sequencing (cfMeDIP-Seq) for HCC detection and monitoring of recurrence after curative-intent surgery.

**Methods:** We identified patients undergoing liver transplantation or resection and collected blood at surgery (baseline) and every 3 months for two years (follow-up). We performed cfMeDIP-Seq followed by machine learning to i) develop an HCC classifier based on 300 differentially methylated regions in a Discovery cohort of 35 living liver donors (healthy controls) and 52 baseline samples from HCC patients; ii) test the classifier in a separate Validation cohort of 37 baseline and 112 follow-up samples from 37 patients; and iii) assign an HCC methylation score (HMS) to samples based on their probability (0.0-1.0) of containing HCC-derived cfDNA. We assessed the relationships between HMS and clinical variables.

**Results:** cfMeDIP-Seq to a depth of 101-129 (median 113) million reads per sample succeeded in 201 plasma samples from 89 HCC patients (57 transplant and 32 resection) and 35 healthy controls. In the Discovery cohort, the HCC classifier identified HCC with 97% sensitivity and 99% specificity (mean AUROC = 0.999). In the Validation cohort, the classifier identified HCC with 97% accuracy and HMS distinguished baseline HCC samples, follow-ups with recurrence, follow-ups without recurrence, and controls. Baseline HMS>0.9 was associated with higher recurrence risk in Cox regression (HR 3.43 (95% CI 1.30-9.06), p=0.013). In all patients with follow-up samples, HMS decreased by 3-44% (median 17%) within the first 13 weeks after surgery. Subsequently, HMS trajectory of recurrent and non-recurrent patients diverged, with HMS rise relative to the first post-surgery timepoint associated with clinical recurrence. HMS functioned independently of other clinicopathologic variables.

**Conclusion:** Tumor-agnostic cfDNA methylomes accurately detect HCC and predict recurrence after liver resection or transplantation. This approach may have important implications for HCC diagnosis, treatment, and monitoring.
