## Supplementary Files Description for "Plasma cell-free DNA methylomes for hepatocellular carcinoma detection and monitoring after liver resection or transplantation"

### Sheet: Supplementary Table Description
Supplementary_resource_file_name	Format	Worksheet	Related Figure / Panel	Description
Supplementary_resource_file_1	excel	Worksheet-1		Worksheets description & abbreviations
	excel	Worksheet-2	Fig.1	Clinc records timelines of HCC patients (used to generated Fig. 1 by GraphPad Prism)
	excel	Worksheet-3	Fig.2F	Clinical characteristics of base HCC (used to generated Fig. 2F by GraphPad Prism)
		Worksheet-4		Clinical characteristics of healthy control donors
Supplementary_resource_file_2	excel	Worksheet-1		Worksheets description & abbreviations
Supplementary_file_2		Worksheet-2	Fig.2F	raw HMS of all samples
Supplementary_file_2		Worksheet-3	Fig.2F	raw HMS values listed by 2 groups (35 CTL vs. 89 b-HCC)
		Worksheet-4	Fig.3A	HMS values listed by 4 groups (89 b-HCC, 25 f-HCC-Rec, 87 f-HCC-rem, 35 CTL)
		Worksheet-5	Fig.2G	HMS values on HCC sub-groups
		Worksheet-6	Fig.3B	RFS Analysis Results (HMS > 0.9 vs. HMS < 0.9)
Supplementary_resource_file_3	excel	Worksheet-1		Worksheets description & abbreviations
Supplementary_file_3		Worksheet-2	Fig.S2A	QC on 238 cfMeDIP Libraries
Supplementary_file_3		Worksheet-3	Fig.S2B, 2C	Insert size distributions (ISD)
Supplementary_resource_file_4	excel	Worksheet-1		Worksheets description & abbreviations
	excel	Worksheet-2	Fig.5	Follow-up plasma collection timepoints (week) and HMS of 37 (longitudinal) b-HCC and 112 corresponding f-HCC samples
	excel	Worksheet-3	Fig.4A	Simply moving average (SMA) analysis results
	excel	Worksheet-4	Fig.4B	Timeframes
	excel	Worksheet-5		Overall HMS pairwise comparison
	excel	Worksheet-6	Fig.4C	HMS pairwise comparison between different TFs vs. T0 (Recurrence vs. Remission)
	excel	Worksheet-7	Fig.4D	HMS pairwise comparison between different TFs vs. TF1 (Recurrence vs. Remission)
	excel	Worksheet-8	Fig.4E	HMS pairwise comparison between different TFs vs. TF2 (Recurrence vs. Remission)
	excel	Worksheet-9	Fig.5A/5B	Percent change in HMS (%ΔHMS) at various ctDNA longitudinal follow-up (FU) collection time points normalized to TF1 for patient A004
	excel	Worksheet-10	Fig.5B	Percent change in HMS (%ΔHMS) at various ctDNA longitudinal follow-up (FU) collection time points normalized to TF1 for patient A005
	excel	Worksheet-11	Fig.5A	Percent change in HMS (%ΔHMS) at various ctDNA longitudinal follow-up (FU) collection time points normalized to TF1 for patient A014
	excel	Worksheet-12	Fig.5A	Percent change in HMS (%ΔHMS) at various ctDNA longitudinal follow-up (FU) collection time points normalized to TF1 for patient A022
	excel	Worksheet-13	Fig.5B	Percent change in HMS (%ΔHMS) at various ctDNA longitudinal follow-up (FU) collection time points normalized to TF1 for patient A026
	excel	Worksheet-14	Fig.5B	Percent change in HMS (%ΔHMS) at various ctDNA longitudinal follow-up (FU) collection time points normalized to TF1 for patient A030
	excel	Worksheet-15	Fig.5B	Percent change in HMS (%ΔHMS) at various ctDNA longitudinal follow-up (FU) collection time points normalized to TF1 for patient B066
	excel	Worksheet-16	Fig.5B	Percent change in HMS (%ΔHMS) at various ctDNA longitudinal follow-up (FU) collection time points normalized to TF1 for patient A115
	excel	Worksheet-17	Fig.5A	Percent change in HMS (%ΔHMS) at various ctDNA longitudinal follow-up (FU) collection time points normalized to TF1 for patient A175
Supplementary_resource_file_5	excel	Worksheet-1		Worksheets description & abbreviations
	excel	Worksheet-2	Fig.S3C	HMS values on HBV cirrhosis positive and negative
	excel	Worksheet-3	Fig.S4E	Effects of preoperative bridging therapy (BT) on HMS of b-HCC
	excel	Worksheet-4	Fig.S4F	Decrease percentage on HMS of first follow-up collected ctDNA
	excel	Worksheet-5	Fig.S4G	HMS pairwise comparison between different TFs vs. T0 (Recurrence-resection vs. Recurrence-transplant)
	excel	Worksheet-6	Fig.S4G	HMS pairwise comparison between different TFs vs. TF1 (Recurrence-resection vs. Recurrence-transplant)
	excel	Worksheet-7	Fig.S4G	HMS pairwise comparison between different TFs vs. TF2 (Recurrence-resection vs. Recurrence-transplant)

### Sheet: Abbreviations
Abbreviations	Description
AFP	α-fetoprotein
ALD	alcoholic liver disease
b-HCC	baseline HCC
cfMeDIP-Seq	cell-free methylated DNA immunoprecipitation and high-throughput sequencing
CI	confidence interval
CT	computed tomography
ctDNA	circulating tumor DNA
CTL	healthy control
f-HCC	follow-up HCC
FU	follow-up
HBV	hepatitis B virus
HCV	hepatitis C virus
HMS	HCC methylation score
IRE	irreversible electroporation
ISD	insert size distribution
MRI	magnetic resonance imaging
MWA	microwave ablation
NASH	non-alcoholic steatohepatitis
ND	no known liver disease
PBC	primary biliary cholangitis
PEI	percutaneous ethanol injection
QC	quality control
RFA	radiofrequency ablation
SBRT	stereotactic body radiation therapy
SMA	simple moving average
TACE	transcatheter arterial chemoembolization
