## Supplementary_file_1_Clinic_records for "Plasma cell-free DNA methylomes for hepatocellular carcinoma detection and monitoring after liver resection or transplantation"

### Sheet: description
Supplementary Table 1 Description
worksheet-1	Worksheets description & abbreviations
worksheet-2	Clinc records timelines of HCC patients (used to generated Fig. 1 by GraphPad Prism)
worksheet-3	Clinical characteristics of base HCC (used to generated Fig. 2F by GraphPad Prism)
worksheet-4	Clinical characteristics of healthy donors
Abbreviations
AFP	α-fetoprotein
ALD	alcoholic liver disease
CT	computed tomography
FU	follow-up
HBV	hepatitis B virus
HCV	hepatitis C virus
IRE	irreversible electroporation
ISD	insert size distribution
MRI	magnetic resonance imaging
MWA	microwave ablation
NASH	non-alcoholic steatohepatitis
ND	no known liver disease
PBC	primary biliary cholangitis
PEI	percutaneous ethanol injection
QC	quality control
RFA	radiofrequency ablation
SBRT	stereotactic body radiation therapy
TACE	transcatheter arterial chemoembolization

### Sheet: Clinc records timelines 
Sample_ID	← ← ← Timelines (before/after the day of surgery (T0), in weeks)) → → →
A004	Time（weeks）	54.2857	44.8571	0	4.85714	19	23.8571	24.7143	39.8571	44.8571	49.7143	57.4286	59.8571	63.4286	74.8571	79.5714	84.5714	90.5714	95.4286	97.5714	205
	Clinic Clinic event	diagnosis	Pre-surgery treatment	Surgery (T0)	FU blood collection	Recurrence	FU blood collection	Treatment	FU blood collection	FU blood collection	FU blood collection	Recurrence	FU blood collection	Treatment	FU blood collection	Surgery	FU blood collection	FU blood collection	Recurrence	FU blood collection	death
	Note		MWA	Resection	FU-1	1st to liver segment 8 + CT	FU-2	RFA	FU-3	FU-4	FU-5	2nd to liver + CT	FU-6	RFA	FU-7	Transplant	FU-8	FU-9	3rd to lung + CT	FU-10
A005	Time（weeks）	37.1429	22.5714	0	6	10	21.8571	26	35	39.8571	41.2857	46	51.1429	57.4286	58.8571	76	77	89.8571	272.143
	Clinic event	diagnosis	Pre-surgery treatment	Surgery (T0)	FU blood collection	FU blood collection	FU blood collection	Treatment	FU blood collection	Clinic report	Surgery	Surgery	FU blood collection	Treatment	Treatment	diagnosis	FU blood collection	FU blood collection	last FU
	Note		SBRT	Transplant	FU-1	FU-2	FU-3	stop Sirolimus	FU-4	BCC (Basal cell carcinoma) confirmed	incisional hernia repair	on forehead	FU-5 + CT	scalp radiation	whole-scalp radiation	CT (Remission)	FU-6	FU-7	last FU
A014	Time（weeks）	16.4286		0	4.85714	14.7143	17.8571	23.8571	33.5714	35.5714	37.8571	52.8571	67.7143	279
	Clinic event	diagnosis		Surgery (T0)	FU blood collection	diagnosis	FU blood collection	FU blood collection	Treatment	diagnosis	FU blood collection	FU blood collection	FU blood collection	last FU
	Note			Resection	FU-1	CT	FU-2 + AFP increased 5 times	FU-3	Epclusa →	CT (Remission)	FU-4	FU-5	FU-6	last FU
A019	Time（weeks）	318.286	302.286	256.143	242.429	211.143	131.143	80.1429	49	32.2857	16.2857	0	5.57143	15.5714	20.1429	41.7143	43.5714
	Clinic event	diagnosis	Pre-surgery treatment	Pre-surgery treatment	Pre-surgery treatment	Pre-surgery treatment	Pre-surgery treatment	Pre-surgery treatment	Pre-surgery treatment	Pre-surgery treatment	Pre-surgery treatment	Surgery (T0)	FU blood collection	FU blood collection	Recurrence	last FU	death
	Note		RFA	RFA	Resection	RFA	RFA	RFA	IRE	TACE	TACE	Transplant	FU-1	FU-2	best supportive care	last FU
A022	Time（weeks）	10.2857		0	6	20.1429	27	29.1429	31	40.7143	46	59.1429	67	80	80.8571	84.8571	84.8571	90.8571	201.429
	Clinic event	diagnosis		Surgery (T0)	FU blood collection	diagnosis	FU blood collection	diagnosis	FU blood collection	CT report	FU blood collection	CT report	diagnosis	Recurrence	FU blood collection	FU blood collection	Treatment	FU blood collection	last FU
	Note			Resection	FU-1	CT (remission)	FU-2	soft tissue biopsy	FU-3	CT (remission)	FU-4	Suspicious	Lung biopsy Negative for HCC recur… Could be false neg	to lung (CT)	FU-5	FU-6	Sorafenib →	FU-7	last FU
A026	Time（weeks）	86.7143	69.8571	52.8571	38.8571	0	2.28571	2.28571	10.2857	13.2857	21.2857	26	34.2857	39.8571	46.2857	52.4286	68.2857	68.2857	227	232.286	268.286
	Clinic event	diagnosis	Pre-surgery treatment	Pre-surgery treatment	Pre-surgery treatment	Surgery (T0)	diagnosis	FU blood collection	FU blood collection	CT diagnosis	FU blood collection	diagnosis	FU blood collection	diagnosis	FU blood collection	diagnosis	FU blood collection	diagnosis	Recurrence?	Treatment	last FU
	Note		TACE	TACE	TACE	Transplant	Ultrasound	FU-1	FU-2	CT (remission)	FU-3	CT (remission)	FU-4	CT (remission)	FU-5	CT (remission)	FU-6	CT+Ultrasound (remission)	Met HCC to the 5th Rib ？	radiation therap	last FU
A030	Time（weeks）	96.8571	78.5714	37.2857	26.4286	5.71429	0	5.28571	10.2857	13.1429	15.2857	26.2857	26.2857	28.2857	34.2857	36.2857	39.4286	40.2857	54.2857	259.714
	Clinic event	diagnosis	Pre-surgery treatment	Pre-surgery treatment	Pre-surgery treatment	Pre-surgery treatment	Surgery (T0)	FU blood collection	FU blood collection	CT diagnosis	FU blood collection	diagnosis	Recurrence	FU blood collection	FU blood collection	Treatment	diagnosis	FU blood collection	FU blood collection	last FU
	Note		TACE	TACE	RFA	TACE	Transplant	FU-1		no suspicious hepatic nodules. Enhancing nodule right adrenal – highly suspicious for metastasis	FU-2	CT (Further concern for HCC met on adrenal gland ("Recur") )	to right adrenal	FU-3	FU-4	RFA	CT (No recurrence in adrenal gland or liver midly enlarged hilar lumph nodes, concerning for metastasis but could be reactive)	FU-5	FU-6	last FU
A034	Time（weeks）	66.7143	49.7143	0	15	23	39	54	256.286
	Clinic event	diagnosis	Pre-surgery treatment	Surgery (T0)	FU blood collection	FU blood collection	FU blood collection	FU blood collection	last FU
	Note		RFA	Transplant	FU-1	FU-2	FU-3	FU-4	last FU
A039	Time（weeks）	142.857	133	0	5.28571	9.28571	18.2857	27.2857	40.2857	54.2857	271.286
	Clinic event	diagnosis	Pre-surgery treatment	Surgery (T0)	FU blood collection	FU blood collection	FU blood collection	FU blood collection	FU blood collection	FU blood collection	last FU
	Note		RFA	Transplant	FU-1	FU-2	FU-3	FU-4	FU-5	FU-6	last FU
A040	Time（weeks）	22.8571	13.4286	0	3	8.42857	21.4286	267.286
	Clinic event	diagnosis	Pre-surgery treatment	Surgery (T0)	FU blood collection	FU blood collection	FU blood collection	last FU
	Note		SBRT	Transplant	FU-1	FU-2	FU-3	last FU
A058	Time（weeks）	18.4286		0	15.8571	24.8571	37.1429	37.1429	37.8571	48.5714	81.1429	97.4286	226
	Clinic event	diagnosis		Surgery (T0)	FU blood collection	FU blood collection	Recurrence	Treatment at Recurrence	FU blood collection	Treatment at Recurrence	Recurrence	Treatment at Recurrence	death
	Note			Resection	FU-1	FU-2	1st to liver, segment 2, 6	RFA	FU-3	RFA	2nd to liver, segment 2/3, 6, 7	TACE	death
A067	Time（weeks）	18.4286		0	9.71429	48.5714	264.429
	Clinic event	diagnosis		Surgery (T0)	FU blood collection	FU blood collection	last FU
	Note			Transplant	FU-1	FU-2	last FU
A074	Time（weeks）	37.1429	8.28571	0	6.85714	17.5714	27.5714	39.5714	51.5714	246.571
	Clinic event	diagnosis	Pre-surgery treatment	Surgery (T0)	FU blood collection	FU blood collection	FU blood collection	FU blood collection	FU blood collection	last FU
	Note		SBRT	Transplant	FU-1	FU-2	FU-3	FU-4	FU-5	last FU
A076	Time（weeks）	180.143	167	0	4	8	14	25.2857	211.143
	Clinic event	diagnosis	Pre-surgery treatment	Surgery (T0)	FU blood collection	FU blood collection	FU blood collection	FU blood collection	last FU
	Note		RFA	Transplant	FU-1	FU-2	FU-3	FU-4
A082	Time（weeks）	4.14286		0	6.85714	18.8571	36.8571	57.4286	59.8571	76.2857	201.714
	Clinic event	diagnosis		Surgery (T0)	FU blood collection	FU blood collection	FU blood collection	Recurrence	FU blood collection	Treatment at Recurrence	death
	Note			Resection	FU-1	FU-2	FU-3	Recurrence to liver, caudate lobe	FU-4	RFA	death
A083	Time（weeks）	48	20.2857	0	6.14286	28.1429	241.143
	Clinic event	diagnosis	Pre-surgery treatment	Surgery (T0)	FU blood collection	FU blood collection	last FU
	Note		CyberKnife	Transplant	FU-1	FU-2	last FU
A086	Time（weeks）	155.143	74	0	4.85714	9.85714	43.8571
	Clinic event	diagnosis	Pre-surgery treatment	Surgery (T0)	FU blood collection	FU blood collection	last FU
	Note		SBRT	Transplant	FU-1	FU-2	last FU
A089	Time（weeks）	48	14.1429	0	5	12	17	26	40	233.857
	Clinic event	diagnosis	Pre-surgery treatment	Surgery (T0)	FU blood collection	FU blood collection	FU blood collection	FU blood collection	FU blood collection	last FU
	Note		TACE	Transplant	FU-1	FU-2	FU-3	FU-4	FU-5	last FU
A098	Time（weeks）	43.2857	34.1429	27	0	5.71429	21.1429	230.714
	Clinic event	diagnosis	Pre-surgery treatment	Pre-surgery treatment	Surgery (T0)	FU blood collection	FU blood collection	last FU
	Note		TACE	TACE	Transplant	FU-1	FU-2	last FU
A100	Time（weeks）	40.2857	16.2857	12.2857	1.14286	0	9.71429	22.7143	43.7143	51.7143	251
	Clinic event	diagnosis	Pre-surgery treatment	Pre-surgery treatment	Pre-surgery treatment	Surgery (T0)	FU blood collection	FU blood collection	FU blood collection	FU blood collection	last FU
	Note		MWA	MWA	MWA	Transplant	FU-1	FU-2	FU-3	FU-4	last FU
A112	Time（weeks）	27.8571		0	5.42857	17.4286	30.4286	51.4286	236.714
	Clinic event	diagnosis		Surgery (T0)	FU blood collection	FU blood collection	FU blood collection	FU blood collection	last FU
	Note			Transplant	FU-1	FU-2	FU-3	FU-4	last FU
A115	Time（weeks）	434	425.286	182.429	168.429	49.4286	0	4.57143	9.57143	9.57143	13.5714	14.5714	32.5714	35.5714	41.1429	53.1429	65.5714	66.1429	69.8571	71.7143	71.7143	72.5714	76.8571	78.8571	84.8571	89.8571	93.8571	97.8571	101.857	170.857
	Clinic event	diagnosis	Pre-surgery treatment	Pre-surgery treatment	Pre-surgery treatment	Pre-surgery treatment	Surgery (T0)	FU blood collection	FU blood collection	diagnosis	FU blood collection	diagnosis	diagnosis	FU blood collection	diagnosis	diagnosis	diagnosis	diagnosis	diagnosis	Recurrence	diagnosis	diagnosis	Treatment	FU blood collection	FU blood collection	FU blood collection	FU blood collection	FU blood collection	FU blood collection	death
	Note		RFA	RFA	WMA	WMA	Transplant	FU-1	FU-2	Chest X-Ray	FU-3	MRI	MRI	FU-4	MRI	MRI	CT Chest (new small bilateral pulmonary nodules )	MRI (suspicious for recurrence)	Abdominal Ultrasound	to liver, paracolic gutter	CT	biopsy	Cabozantinib Cabo_Tx→	FU-5	FU-6		FU-7		FU-8	death
A116	Time（weeks）	66.2857	51.4286	24.1429	7.71429	0	4.71429	16.7143	239.286
	Clinic event	diagnosis	Pre-surgery treatment	Pre-surgery treatment	Pre-surgery treatment	Surgery (T0)	FU blood collection	FU blood collection	last FU
	Note		TACE	RFA	RFA	Transplant	FU-1	FU-2	last FU
A125	Time（weeks）	6.71429		0	31.2857	45.2857	216.143
	Clinic event	diagnosis		Surgery (T0)	FU blood collection	FU blood collection	last FU
	Note			Resection	FU-1	FU-2	last FU
A175	Time（weeks）	7.85714	4.71429	0	6.28571	11.4286	14.4286	23.4286	33.2857	41.2857	41.2857	43	52.1429	52.1429	52.1429	57.1429	59.4286	63.1429	68.1429	69.7143	75.4286	84.4286	89	96.4286	133.714	206.143
	Clinic event	diagnosis	Pre-surgery treatment	Surgery (T0)	FU blood collection	Treatment	FU blood collection	Treatment	FU blood collection	Recurrence	diagnosis	Treatment at Recurrence	FU blood collection	Recurrence	diagnosis	Treatment at Recurrence	FU blood collection	Treatment	diagnosis	Treatment	FU blood collection	FU blood collection	Treatment	FU blood collection		death
	Note		MWA	Resection	FU-1	EMERALD-2 →	FU-2	EMERALD-2 stop ←	FU-3	1st to liver, segment 3	Abdominal Contrast Ultrasound	RFA	FU-4	2nd to liver, segments 1, 2, 3, 4A, 4B	CT Scan	TACE	FU-5	TACE	CT Scan (nodule highly suspicious for HCC in the caudate lobe)	Lenvatinib systemic therapy	FU-6	FU-7	SBRT	FU-8	Lenvatinib Stop	death
A183	Time（weeks）	20.4286		0	7.42857	13.4286	63.2857	204
	Clinic event	diagnosis		Surgery (T0)	FU blood collection	FU blood collection	FU blood collection	last FU
	Note			Transplant	FU-1	FU-2	FU-3	last FU
B004	Time（weeks）	23.2857		0	5.85714	37.7143	42.2857	123.286	139.286
	Clinic event	diagnosis		Surgery (T0)	FU-surgery	Recurrence	Resection	last FU	death
	Note			Resection
B007	Time（weeks）	8.14286		0	20	32.2857	159.429	162.714
	Clinic event	diagnosis		Surgery (T0)	Recurrence	RFA	last FU	Death
	Note			Resection
B011	Time（weeks）	21.4286		0	8.57143	299.571
	Clinic event	diagnosis		Surgery (T0)	FU-surgery	last FU
	Note			Transplant
B012	Time（weeks）	7.85714		0	6.14286	315
	Clinic event	diagnosis		Surgery (T0)	FU-surgery	last FU
	Note			Resection
B013	Time（weeks）	271	265	196.714	178.714	126.429	108.714	83.7143	34	0	18.1429	26	207.286	209.429
	Clinic event	diagnosis	Pre-surgery treatment	Pre-surgery treatment	Pre-surgery treatment	Pre-surgery treatment	Pre-surgery treatment	Pre-surgery treatment	Pre-surgery treatment	Surgery (T0)	Recurrence	RFA	last FU	death
	Note		TACE	Percutaneous ethanol injection	RFA	RFA	RFA	RFA	RFA	Resection
B014	Time（weeks）	4.28571		0	7.71429	327
	Clinic event	diagnosis		Surgery (T0)	FU-surgery	last FU
	Note			Resection
B015	Time（weeks）	14.1429		0	4.14286	229.286	254.143	315.429
	Clinic event	diagnosis		Surgery (T0)	FU-surgery	Recurrence	RFA	last FU
	Note			Resection
B016	Time（weeks）	7.71429		0	3.85714	270.286
	Clinic event	diagnosis		Surgery (T0)	FU-surgery	last FU
	Note			Resection
B017	Time（weeks）	8		0	0.428571	325.714
	Clinic event	diagnosis		Surgery (T0)	FU-surgery	last FU
	Note			Resection
B018	Time（weeks）	22.1429		0	20.1429	107.286	115.286	316.143
	Clinic event	diagnosis		Surgery (T0)	FU-surgery	Recurrence	RFA	last FU
	Note			Resection
B020	Time（weeks）	124.143	112.286	36	0	2.71429	311.143
	Clinic event	diagnosis	Pre-surgery treatment	Pre-surgery treatment	Surgery (T0)	FU-surgery	last FU
	Note		RFA	RFA	Transplant
B021	Time（weeks）	7.85714		0	1.57143	4.85714	4.85714
	Clinic event	diagnosis		Surgery (T0)	FU-surgery	last FU	death
	Note			Resection
B022	Time（weeks）	4.71429		0	5.85714	302.143
	Clinic event	diagnosis		Surgery (T0)	FU-surgery	last FU
	Note			Resection
B023	Time（weeks）	5.85714		0	1.71429	16	27.7143	48.7143	126.857	218.571	218.571
	Clinic event	diagnosis		Surgery (T0)	FU-surgery	Recurrence	RFA	Sorafenib	Sorafenib stop	last FU	death
	Note			Resection
B024	Time（weeks）	2.28571		0	1.71429	297.714
	Clinic event	diagnosis		Surgery (T0)	FU-surgery	last FU
	Note			Resection
B026	Time（weeks）	65	21.1429	0	9.42857	176.286
	Clinic event	diagnosis	Pre-surgery treatment	Surgery (T0)	FU-surgery	last FU
	Note		Radiation	Transplant
B027	Time（weeks）	5.57143		0	1.57143	213.143	213.143	220
	Clinic event	diagnosis		Surgery (T0)	FU-surgery	Recurrence	RFA	last FU
	Note			Resection
B029	Time（weeks）	36.4286	25.1429	0	1.71429	280.571
	Clinic event	diagnosis	Pre-surgery treatment	Surgery (T0)	FU-surgery	last FU
	Note		TACE	Transplant
B031	Time（weeks）	583.714	583.714	53.5714	0	4.71429	70.1429	76.7143	175.857	178
	Clinic event	diagnosis	Pre-surgery treatment	Pre-surgery treatment	Surgery (T0)	FU-surgery	Recurrence	TACE	last FU	death
	Note		Resection	TACE	Resection
B032	Time（weeks）	9		0	9.14286	137.429
	Clinic event	diagnosis		Surgery (T0)	FU-surgery	last FU
	Note			Resection
B033	Time（weeks）	16		0	0.571429	0.571429	95.7143
	Clinic event	diagnosis		Surgery (T0)	FU-surgery	last FU	death
	Note			Resection
B034	Time（weeks）	6.14286		0	6.85714	20.5714	33.5714	119.857	268.714
	Clinic event	diagnosis		Surgery (T0)	FU-surgery	Recurrence	MWA	Transplant	last FU
	Note			Resection
B035	Time（weeks）	41.2857		0	12.8571	15	17.8571
	Clinic event	diagnosis		Surgery (T0)	Recurrence	last FU	death
	Note			Transplant
B036	Time（weeks）	6		0	5.28571	156.857	211.143	362.286
	Clinic event	diagnosis		Surgery (T0)	FU-surgery	Recurrence	Atezo/Bev	last FU
	Note			Resection
B037	Time（weeks）	9.71429		0	6	58.4286	65.1429	249.286
	Clinic event	diagnosis		Surgery (T0)	FU-surgery	Recurrence	Ablation	last FU
	Note			Resection
B039	Time（weeks）	10		0	3.14286	48.1429	70	138.143	139.571
	Clinic event	diagnosis		Surgery (T0)	FU-surgery	Recurrence	RFA	last FU	Death
	Note			Resection
B041	Time（weeks）	15		0	4.14286	19.7143
	Clinic event	diagnosis		Surgery (T0)	FU-surgery	last FU
	Note			Resection
B042	Time（weeks）	1.85714		0	3.14286	234.857	241.857	249
	Clinic event	diagnosis		Surgery (T0)	FU-surgery	Recurrence	RFA	last FU
	Note			Resection
B044	Time（weeks）	40.5714		0	2	54	217	190
	Clinic event	diagnosis		Surgery (T0)	FU-surgery	FU blood collection	last FU	Remission Confirm
	Note			Transplant		FU-1
B046	Time（weeks）	9.42857		0	5.42857	53.8571	65	57.8571	241.714
	Clinic event	diagnosis		Surgery (T0)	FU-surgery	Recurrence	Resection	FU blood collection	last FU
	Note			Resection				FU-1
B047	Time（weeks）	7.85714		0	4.71429	36.1429	171.429	182.857	241.857
	Clinic event	diagnosis		Surgery (T0)	FU-surgery	FU blood collection	Recurrence	TACE	last FU
	Note			Resection		FU-1
B049	Time（weeks）	76.1429	37	0	23.2857	53.8571	231.857
	Clinic event	diagnosis	Pre-surgery treatment	Surgery (T0)	FU-surgery	FU blood collection	last FU
	Note		Radiation	Transplant		FU-1
B050	Time（weeks）	9.85714		0	3.71429	53.7143	219.571
	Clinic event	diagnosis		Surgery (T0)	FU-surgery	FU blood collection	last FU
	Note			Resection		FU-1
B051	Time（weeks）	7.28571		0	2.71429	30	215.286
	Clinic event	diagnosis		Surgery (T0)	FU-surgery	FU blood collection	last FU
	Note			Resection		FU-1
B053	Time（weeks）	79	66	0	2	28.4286
	Clinic event	diagnosis	Pre-surgery treatment	Surgery (T0)	FU-surgery	last FU
	Note		Radiation	Transplant
B054	Time（weeks）	57.4286	35.5714	22.4286	0	1.57143	46.4286	224.429
	Clinic event	diagnosis	Pre-surgery treatment	Pre-surgery treatment	Surgery (T0)	FU-surgery	FU blood collection	last FU
	Note		RFA	RFA	Transplant		FU-1
B055	Time（weeks）	56.5714	47	0	2.14286	62.1429	222.143
	Clinic event	diagnosis	Pre-surgery treatment	Surgery (T0)	FU-surgery	FU blood collection	last FU
	Note		Radiation	Transplant		FU-1
B056	Time（weeks）	56.5714	45.5714	0	1.28571	24.2857	43.2857
	Clinic event		Pre-surgery treatment	Surgery (T0)	FU-surgery	FU blood collection	last FU
	Note		RFA	Transplant		FU-1
B057	Time（weeks）	277.857	277.857	173.429	0	0.428571
	Clinic event	diagnosis	Pre-surgery treatment	Pre-surgery treatment	Surgery (T0)	last FU
	Note		Resection	RFA	Transplant
B058	Time（weeks）	72	72	28.4286	11.1429	0	2.42857
	Clinic event	diagnosis	Pre-surgery treatment	Pre-surgery treatment	Pre-surgery treatment	Surgery (T0)	last FU
	Note		RFA	RFA	TACE	Transplant
B059	Time（weeks）	230.571	212.286	107.143	88.1429	69.2857	44.2857	16.2857	0	0.714286	31.4286	53.4286	183.429
	Clinic event	diagnosis	Pre-surgery treatment	Pre-surgery treatment	Pre-surgery treatment	Pre-surgery treatment	Pre-surgery treatment	Pre-surgery treatment	Surgery (T0)	FU-surgery	FU blood collection	FU blood collection	last FU
	Note		RFA	RFA	RFA	RFA	RFA	MWA	Transplant		FU-1	FU-2
B060	Time（weeks）	120.286	91.7143	69.8571	58.5714	35.1429	8.57143	0	2.57143	19.5714	32.5714	39.7143	45.5714	53.7143	187.571	191.143
	Clinic event	diagnosis	Pre-surgery treatment	Pre-surgery treatment	Pre-surgery treatment	Pre-surgery treatment	Pre-surgery treatment	Surgery (T0)	FU-surgery	FU blood collection	FU blood collection	Recurrence	FU blood collection	Resection	last FU	DIE
	Note		TACE	TACE	TACE	TACE	TACE	Transplant		FU-1	FU-2		FU-3
B061	Time（weeks）	162	135	68.8571	41	0	2.85714	18.8571	35.8571	213.143
	Clinic event	diagnosis	Pre-surgery treatment	Pre-surgery treatment	Pre-surgery treatment	Surgery (T0)	FU-surgery	FU blood collection	FU blood collection	last FU
	Note		MWA	RFA	MWA	Transplant		FU-1	FU-2
B062	Time（weeks）	49.8571	35.5714	23.1429	0	1.71429	15.7143	29.7143	43.7143	166.714
	Clinic event	diagnosis	Pre-surgery treatment	Pre-surgery treatment	Surgery (T0)	FU-surgery	FU blood collection	FU blood collection	FU blood collection	last FU
	Note		TACE	TACE	Transplant		FU-1	FU-2	FU-3
B063	Time（weeks）	44.7143	33.5714	22.5714	8.57143	0	1.42857	50.4286	220.714	220.714	221.143
	Clinic event	diagnosis	Pre-surgery treatment	Pre-surgery treatment	Pre-surgery treatment	Surgery (T0)	FU-surgery	FU blood collection	Recurrence	Resection	last FU
	Note		TACE	TACE	TACE	Transplant		FU-1
B064	Time（weeks）	58.8571	47.5714	15.5714	0	1.71429	13.7143	203.714
	Clinic event	diagnosis	Pre-surgery treatment	Pre-surgery treatment	Surgery (T0)	FU-surgery	FU blood collection	last FU
	Note		RFA	RFA	Transplant		FU-1
B065	Time（weeks）	51.4286	28.1429	0	5.57143	45.5714	50	67.4286	68.8571	90.8571	113.714
	Clinic event	diagnosis	Pre-surgery treatment	Surgery (T0)	FU-surgery	Recurrence	Sorafenib	Sorafenib Stop	Lenvatinib	last FU	Death
	Note		TACE	Transplant
B066	Time（weeks）	92	86.5714	77.8571	31.1429	23.8571	0	2	12	21	34	45.7143	168
	Clinic event	diagnosis	Pre-surgery treatment	Pre-surgery treatment	Pre-surgery treatment	Pre-surgery treatment	Surgery (T0)	FU-surgery	FU blood collection	FU blood collection	FU blood collection	FU blood collection	last FU
	Note		RFA	RFA	TACE	RFA	Transplant		FU-1	FU-2	FU-3	FU-4
B067	Time（weeks）	37	24	0	2.14286	15.1429	28.1429	205.429
	Clinic event	diagnosis	Pre-surgery treatment	Surgery (T0)	FU-surgery	FU blood collection	FU blood collection	last FU
	Note		RFA	Transplant		FU-1	FU-2
B068	Time（weeks）	167.571	159	143	45.7143	0	2.14286	10.1429	24.1429	36.1429	214.286
	Clinic event	diagnosis	Pre-surgery treatment	Pre-surgery treatment	Pre-surgery treatment	Surgery (T0)	FU-surgery	FU blood collection	FU blood collection	FU blood collection	last FU
	Note		MWA	MWA	MWA	Transplant		FU-1	FU-2	FU-3
B069	Time（weeks）	39.4286	29.5714	0	1.57143	6.57143	12.5714	25.5714	200.571
	Clinic event	diagnosis	Pre-surgery treatment	Surgery (T0)	FU-surgery	FU blood collection	FU blood collection	FU blood collection	last FU
	Note		TACE	Transplant		FU-1	FU-2	FU-3
B071	Time（weeks）	540.286	522.143	504.143	69.2857	18.7143	0	1.42857	14.4286	37.2857	202.286
	Clinic event	diagnosis	Pre-surgery treatment	Pre-surgery treatment	Pre-surgery treatment	Pre-surgery treatment	Surgery (T0)	FU-surgery	FU blood collection	FU blood collection	last FU
	Note		RFA	RFA	RFA	RFA	Transplant		FU-1	FU-1
B072	Time（weeks）	68.5714	62.4286	21.4286	0	1.71429	13.4286	22.4286	35.4286	37.2857	38.7143	38.7143
	Clinic event	diagnosis	Pre-surgery treatment	Pre-surgery treatment	Surgery (T0)	FU-surgery	FU blood collection	FU blood collection	Recurrence	FU blood collection	last FU	DIE
	Note		TACE	RFA	Transplant		FU-1	FU-2		FU-3
B073	Time（weeks）	17.8571	11.1429	0	1.85714	178.286	182.143	204.857
	Clinic event	diagnosis	Pre-surgery treatment	Surgery (T0)	FU-surgery	Recurrence	SBRT	last FU
	Note		RFA	Transplant
B074	Time（weeks）	138	103.286	32.2857	18.1429	0	2	15	71.5714	89.4286
	Clinic event	diagnosis	Pre-surgery treatment	Pre-surgery treatment	Pre-surgery treatment	Surgery (T0)	FU-surgery	FU blood collection	last FU	DIE
	Note		RFA	RFA	RFA	Transplant		FU-1
B075	Time（weeks）	18.8571	4.57143	0	3.28571	12.2857	21.2857	35.2857	162.286
	Clinic event	diagnosis	Pre-surgery treatment	Surgery (T0)	FU-surgery	FU blood collection	FU blood collection	FU blood collection	last FU
	Note		TACE	Transplant		FU-1	FU-2	FU-3
B076	Time（weeks）	167.429	153.143	114.143	22.2857	0	2.42857	27.4286	52.4286	209.286
	Clinic event	diagnosis	Pre-surgery treatment	Pre-surgery treatment	Pre-surgery treatment	Surgery (T0)	FU-surgery	FU blood collection	FU blood collection	last FU
	Note		RFA	RFA	RFA	Transplant		FU-1	FU-2
B077	Time（weeks）	93.1429	66.4286	0	5.28571	22.2857	297.714	213.429	225.857
	Clinic event	diagnosis	Pre-surgery treatment	Surgery (T0)	FU-surgery	FU blood collection	last FU	Recurrence	Resection
	Note		SBRT	Transplant		FU-1
B078	Time（weeks）	245.714	39.7143	0	2.14286	11.1429	20.1429	30	187.286
	Clinic event	diagnosis	Pre-surgery treatment	Surgery (T0)	FU-surgery	FU blood collection	FU blood collection	FU blood collection	last FU
	Note		RFA	Transplant		FU-1	FU-2	FU-3
B079	Time（weeks）	238.571	198.857	0	2	15	24.2857	68.5714	73
	Clinic event	diagnosis	Pre-surgery treatment	Surgery (T0)	FU-surgery	FU blood collection	FU blood collection	last FU	DIE
	Note		RFA	Transplant		FU-1	FU-2
B080	Time（weeks）	39.8571	37	0	2	32	58	202.857
	Clinic event	diagnosis	Pre-surgery treatment	Surgery (T0)	FU-surgery	FU blood collection	FU blood collection	last FU
	Note		TACE	Transplant		FU-1	FU-2
B081	Time（weeks）	66.8571	25.5714	0	1.28571	4.42857
	Clinic event	diagnosis	Pre-surgery treatment	Surgery (T0)	FU-surgery	last FU
	Note		TACE	Transplant
B082	Time（weeks）	128.571	124.571	42.8571	0	0.428571	25.2857	52.5714	195.429	216.429
	Clinic event	diagnosis	Pre-surgery treatment	Pre-surgery treatment	Surgery (T0)	FU-surgery	Recurrence	Lung lobectomy	last FU	Death
	Note		Resection	RFA	Transplant
B083	Time（weeks）	123.857		0	1.28571	45.2857	219.286
	Clinic event	diagnosis		Surgery (T0)	FU-surgery	FU blood collection	last FU
	Note			Transplant		FU-1
B084	Time（weeks）	308.143	293.857	157.714	141.714	59.7143	24.8571	0	2.14286	14.1429	162.143
	Clinic event	diagnosis	Pre-surgery treatment	Pre-surgery treatment	Pre-surgery treatment	Pre-surgery treatment	Pre-surgery treatment	Surgery (T0)	FU-surgery	FU blood collection	last FU
	Note		RFA	RFA	RFA	RFA	RFA	Transplant		FU-1
B085	Time（weeks）	68.2857	47.5714	34.5714	0	1.57143	18.5714	30.5714	162.714
	Clinic event	diagnosis	Pre-surgery treatment	Pre-surgery treatment	Surgery (T0)	FU-surgery	FU blood collection	FU blood collection	last FU
	Note		RFA	RFA	Transplant		FU-1	FU-2
B086	Time（weeks）	291.143	249.857	159	146.714	130.143	79	1.85714	0	4.42857	36.2857	134.286	134.286
	Clinic event	diagnosis	Pre-surgery treatment	Pre-surgery treatment	Pre-surgery treatment	Pre-surgery treatment	Pre-surgery treatment	Pre-surgery treatment	Surgery (T0)	FU-surgery	FU blood collection	last FU	DIE
	Note		RFA	RFA	RFA	RFA	RFA	RFA	Transplant		FU-3

### Sheet: base HCC clinical characters
Sample_ID	Status	Age Range (at Diagnosis)	Gender	Blood Type	HMS	AFP at Diagnosis[ng/ml]	Surgery	Tumor Differentiation	Hepatitis		TNM Stage	Tumor Focality	Largest Tumor Size (mm3)	Micro vascular invasion	Macro vascular invasion	Emonson-Steiner Grade	Firbrosis Score	Laennec fibrosis stage	Fibrosis description	Surgical Therapy	Recurrence?	Alive
A004	cfMeDIP-seq tested	51-55	Male	A+	0.64296	2	Resection	Moderate	HBV	Cirrhosis	pT2	Solitary		+	-	II	Cirrhosis	4A		Resection	Yes	No
A005	cfMeDIP-seq tested	71-75	Male	B+	0.76216	4	Transplant	Well	NASH	Cirrhosis	pT1b	Solitary	3.5	-	-	I	Cirrhosis			Transplant	No	Yes
A014	cfMeDIP-seq tested	51-55	Male	AB+	0.87316	21	Resection	Moderate	HCV	Cirrhosis	pT1b	Solitary	3.4	-	-	II	Cirrhosis			Resection	No	Yes
A019	cfMeDIP-seq tested	61-65	Male	B+	0.9044	8	Transplant	Moderate	HBV	NO	pT2	Multiple	3.5	+	-	II	F0-F1 (absent or mild fibrosis)	2		Transplant	Yes	No
A022	cfMeDIP-seq tested	61-65	Male	B+	0.84674		Resection	Poor	HBV	NO	pT2	Solitary	8.5	+	-	III	F3 (severe fibrosis)	3		Resection	Yes
A026	cfMeDIP-seq tested	66-70	Male	B+	0.79346	1	Transplant	NA	ALD	Cirrhosis	pT2	Multiple	1.4	+	-		F3 (severe fibrosis)	4		Transplant	Yes	Yes
A030	cfMeDIP-seq tested	61-65	Male	B+	0.82928	123	Transplant	Moderate	HBV/NASH	Cirrhosis	pT2	Multiple	0.9	+	-	II	Unknown/ not reported			Transplant	Yes	Yes
A034	cfMeDIP-seq tested	61-65	Male	A-	0.61982	5	Transplant	Poor	HCV	Cirrhosis	pT1	Multiple		-	-	III	Unknown/ not reported	4B		Transplant	No	Yes
A039	cfMeDIP-seq tested	51-55	Male	O-	0.84934	6	Transplant	Moderate	ALD	Cirrhosis/Hemochromatosis	pT2	Multiple	1.6	-	-	II	Unknown/ not reported			Transplant	No	Yes
A040	cfMeDIP-seq tested	66-70	Male	B+	0.7327	123	Transplant	Moderate	NASH	Cirrhosis	pT3	Multiple	5.5	-	-	II	Unknown/ not reported	4B		Transplant	No	Yes
A058	cfMeDIP-seq tested	61-65	Male	O+	0.67526	10	Resection	Moderate	HCV	Cirrhosis	pT2	Multiple	4	+	-	II	Unknown/ not reported	3		Resection	Yes	No
A067	cfMeDIP-seq tested	56-60	Male	B+	0.6714	5	Transplant	Moderate	HCV	Cirrhosis	pT2	Multiple	1.5	+	-	II	Unknown/ not reported	4		Transplant	No	Yes
A074	cfMeDIP-seq tested	46-50	Male	AB+	0.53206	287	Transplant	Moderate	NASH	Cirrhosis	pT3	Multiple	6.3	-	-	II	Unknown/ not reported	4B		Transplant	No	Yes
A076	cfMeDIP-seq tested	61-65	Male	A-	0.64024	6	Transplant	Moderate	HCV	Cirrhosis	pT2	Multiple	1.3	-	-	II	Unknown/ not reported	1		Transplant	No	Yes
A082	cfMeDIP-seq tested	61-65	Male	B+	0.79454	1388	Resection	Moderate	HBV	NO	pT2b	Solitary	5.1	+	-	II	Unknown/ not reported			Resection	Yes	No
A083	cfMeDIP-seq tested	66-70	Male	O+	0.57502	4	Transplant	Moderate	ALD	Cirrhosis	pT2	Multiple	2.2	-	-	II	Unknown/ not reported	4C		Transplant	No	Yes
A086	cfMeDIP-seq tested	56-60	Female	A+	0.68244	2	Transplant	Moderate	HBV	Cirrhosis	pT1b	Solitary	3.5	-	-	II	Unknown/ not reported			Transplant	No	Yes
A089	cfMeDIP-seq tested	56-60	Male	A-	0.64838	8	Transplant	Moderate	HCV/ALD	Cirrhosis	pT2	Solitary		+	-	II	Cirrhosis	4C		Transplant	No	Yes
A098	cfMeDIP-seq tested	61-65	Male	O+	0.73222	2	Transplant	Moderate	NASH	Cirrhosis	pT2	Multiple	1.8	+	-	II	Cirrhosis			Transplant	No	Yes
A100	cfMeDIP-seq tested	61-65	Male	AB+	0.73568	10	Transplant	Moderate	HCV	Cirrhosis	pT1a	Solitary	1.8	+	-	II	Unknown/ not reported	4B		Transplant	No	Yes
A112	cfMeDIP-seq tested	66-70	Male	B+	0.58932	15	Transplant	Moderate	HCV	Cirrhosis	pT2	Multiple	2	+	-	II	Cirrhosis			Transplant	No	Yes
A115	cfMeDIP-seq tested	51-55	Male	O+	0.65608	3	Transplant	Moderate	HBV	Cirrhosis	pT4	Multiple	1.3	-	-	II	Cirrhosis			Transplant	Yes	No
A116	cfMeDIP-seq tested	61-65	Male	A+	0.72368	6601	Transplant	NA	HCV	Cirrhosis	pT2	Multiple	0.7	+	-		Unknown/ not reported	4		Transplant	No	Yes
A125	cfMeDIP-seq tested	51-55	Male	B+	0.6755	19	Resection	Moderate	HBV/ALD	Cirrhosis	pT2	Solitary	4.3	+	-	II	Unknown/ not reported	4A		Resection	No	Yes
A175	cfMeDIP-seq tested	36-40	Male	AB+	0.5708	14320	Resection	Moderate	HBV	Cirrhosis	pT3	Multiple	8.5	+	-	II	F2 (significant fibrosis)	3		Resection	Yes	Yes
A183	cfMeDIP-seq tested	66-70	Male	A+	0.84136	645	Transplant	Moderate	NASH	Cirrhosis	pT2	Multiple	1.6	+	+	II	Cirrhosis			Transplant	No	Yes
B004	cfMeDIP-seq tested	61-65	Male	A+	0.64516	3	Resection	Moderate	HCV	Cirrhosis	pT2 pNX	Multiple	3.4	+	-	II	Cirrhosis		severe	Resection	Yes	No
B007	cfMeDIP-seq tested	71-75	Female	O+	0.70306	5	Resection	Poor	HCV	Cirrhosis	pT1 pNX	Solitary	3	Indeterminate	-	II	Cirrhosis	4A	severe	Resection	Yes	No
B011	cfMeDIP-seq tested	66-70	Female	A+	0.86558	2	Transplant	Poor	NASH	Cirrhosis	pT2 pNX	Multiple	3.2	-	-	III	Cirrhosis	4C	severe	Transplant	No	Yes
B012	cfMeDIP-seq tested	41-45	Male	B+	0.85748	2	Resection	Moderate	HBV	Cirrhosis	pT1 pNX	Solitary	4.7	-	-	II	Cirrhosis		severe	Resection	No	Yes
B013	cfMeDIP-seq tested	71-75	Male	O+	0.7526	159	Resection	Other	NASH	No (Absent to mild fibrosis)	pT2 pNX	Solitary		-	-		F0-F1 (absent or mild fibrosis)	2	moderate but non-cirrhotic fibrosis	Resection	Yes	No
B014	cfMeDIP-seq tested	66-70	Male	AB+	0.75534	2	Resection	Moderate	HBV	No (Absent to mild fibrosis)	pT1 pNX	Solitary	2.9	-	-	II	F0-F1 (absent or mild fibrosis)		none to moderate regressed cirrhosis	Resection	No	Yes
B015	cfMeDIP-seq tested	71-75	Male	AB-	0.84494		Resection	Moderate	HBV	Cirrhosis	pT2 pNX	Solitary	5.4	+	-	IV	Cirrhosis	4A	severe	Resection	Yes	Yes
B016	cfMeDIP-seq tested	56-60	Male	B+	0.69332	4057	Resection	Moderate	HBV	No	pT1 pNX	Solitary	2.8	-	-	II	F0-F1 (absent or mild fibrosis)	2-3	none to moderate	Resection	No	Yes
B017	ISD-QC failed	61-65	Female	A+		121022	Resection	Poor	HBV	NA	pT3b NX	Solitary	14.5	+	+	IV	F0-F1_absent_or_mild_fibrosis		none to moderate	Resection	No	Yes
B018	cfMeDIP-seq tested	66-70	Male	O+	0.55966		Resection	Moderate	HBV	No	pT3a pNX	Multiple	5.5	-	-	II	F0-F1 (absent or mild fibrosis)	2	none to moderate fibrosis regressed features	Resection	Yes	Yes
B020	cfMeDIP-seq tested	56-60	Male	O+	0.88466		Transplant	Moderate	HBV	Cirrhosis	pT3b PN0	Multiple	3.5	+	+	II	Cirrhosis	4A	severe fibrosis cirrhosis	Transplant	No	Yes
B021	cfMeDIP-seq tested	51-55	Male	B+	0.87688	83	Resection	Moderate	HCV/ALD	Cirrhosis	pT2 pNX	Multiple	3	-	-	III	Cirrhosis	4A	severe	Resection	No	No
B022	cfMeDIP-seq tested	56-60	Male	O+	0.76212	1	Resection	Well	HBV	No	pT1 pNX	Solitary	3.8	-	-	II	F0-F1 (absent or mild fibrosis)		none to moderate	Resection	No	Yes
B023	cfMeDIP-seq tested	31-35	Male	B+	0.91372	232	Resection	Moderate	HBV	No	pT2 pNX	Solitary	4	+	-	III	F0-F1 (absent or mild fibrosis)		none to moderate	Resection	Yes	No
B024	cfMeDIP-seq tested	46-50	Male	O+	0.70788		Resection	Moderate	HBV	Cirrhosis /severe fibrosis	pT1 pNX	Solitary	2.4	-	-	IV	Cirrhosis		severe	Resection	No	Yes
B026	cfMeDIP-seq tested	56-60	Female	A+	0.79172	3	Transplant	Moderate	HCV	Cirrhosis	pT2 pNX	Multiple	4.5	+	-	III	Cirrhosis		severe fibrosis cirrhosis	Transplant	No	Yes
B027	cfMeDIP-seq tested	71-75	Male	O+	0.82642		Resection	Moderate	NASH	Cirrhosis	pT2 pN0	Multiple	3.5	-	-	IV	Cirrhosis	3	severe (regressed features)	Resection	Yes	Yes
B029	cfMeDIP-seq tested	61-65	Male	A+	0.8035	8	Transplant	Moderate	HCV	Cirrhosis	yrpT1 pN0	Solitary	1.8	-	-		Cirrhosis	4B	severe fibrosis cirrhosis	Transplant	No	Yes
B031	cfMeDIP-seq tested	51-55	Male	O+	0.93198	3	Resection	Moderate	HCV	No (moderate fibrosis)	pT1 pNX	Solitary	7.2	-	-		F0-F1 (absent or mild fibrosis)		moderate fibrosis with regressed features none to moderate fibrosis	Resection	Yes	No
B032	cfMeDIP-seq tested	86-90	Male	O+	0.77156	4	Resection	Moderate	ALD	Cirrhosis	pT1 pNX	Solitary	4.1	-	-		Cirrhosis	3	severe	Resection	No	Yes
B034	cfMeDIP-seq tested	66-70	Male	AB+	0.94832	1	Resection	Moderate	HBV	Cirrhosis	pT2 pN0	Solitary	3.2	+	-		Cirrhosis	4A	severe fibrosis inactive cirrhosis	Resection	Yes	Yes
B035	cfMeDIP-seq tested	66-70	Male	A+	0.73292	4	Transplant	Poor	ALD	Cirrhosis	pT2 pNX	Multiple	3.4	+	+		Cirrhosis	4C	severe fibrosis cirrhosis with features suggestive of burnt out steatohepatitis (alcohol-related liver disease, clinically)	Transplant	Yes	No
B036	cfMeDIP-seq tested	66-70	Male	O+	0.98468	3	Resection	Moderate	HBV	Cirrhosis	pT2 pNX	Solitary	7.5	+	-		Cirrhosis	3	severe (incomplete cirrhosis)	Resection	Yes	Yes
B037	cfMeDIP-seq tested	61-65	Male	A+	0.76982	2	Resection	Moderate	None	No	pT3a pNX	Multiple	5.5	+	-		F0-F1 (absent or mild fibrosis)		none to moderate no fibrosis	Resection	Yes	Yes
B039	cfMeDIP-seq tested	51-55	Male	O+	0.95	31	Resection	Moderate	HCV/ALD	Cirrhosis	pT1 pNX	Solitary	3.5	-	-		Cirrhosis	4	severe	Resection	Yes	No
B041	cfMeDIP-seq tested	66-70	Male	AB+	0.80466		Resection	Well	ALD	Cirrhosis /severe fibrosis	pT1 pNX	Solitary	2.3	-	-		Cirrhosis	4A	severe fibrosis	Resection	No	Yes
B042	cfMeDIP-seq tested	61-65	Male	O+	0.85254	2078	Resection	Moderate	HCV	No	pT2 pNX	Solitary	7	+	-		Cirrhosis	3	severe	Resection	Yes	Yes
B044	cfMeDIP-seq tested	56-60	Male	A+	0.77644	15	Transplant	Moderate	ALD	Cirrhosis	pT2 pnX	Multiple	1.9	+	-		Cirrhosis		severe fibrosis cirrhosis	Transplant	No	Yes
B046	cfMeDIP-seq tested	71-75	Male	O-	0.86862	4	Resection	Poor	None	No	pT3a pNX	Multiple	8	-	-		F0-F1 (absent or mild fibrosis)		none to moderate fibrosis mild	Resection	Yes	Yes
B047	cfMeDIP-seq tested	66-70	Male	A+	0.627	6	Resection	Moderate	ALD	Cirrhosis	pT1 pNX	Solitary	2.5	-	-		Cirrhosis	4	severe	Resection	Yes	Yes
B049	cfMeDIP-seq tested	61-65	Male	O+	0.51758	26	Transplant	Poor	HCV	Cirrhosis	pT2 pNX	Multiple	3.8	+	-		Cirrhosis		severe fibrosis cirrhosis severe cirrhosis with mild macrovesicular steatosis	Transplant	No	Yes
B050	cfMeDIP-seq tested	76-80	Male	O+	0.69106	6	Resection	Moderate	HCV	Cirrhosis	pT3A pNX	Multiple	5.3	-	-		Cirrhosis	3	severe	Resection	No	Yes
B051	cfMeDIP-seq tested	66-70	Male	O+	0.81942	92	Resection	Moderate	HBV	Cirrhosis	pT1 pNX	Solitary	2.5	-	-		Cirrhosis	4	severe	Resection	No	Yes
B053	cfMeDIP-seq tested	61-65	Male	A-	0.96332	94	Transplant	Moderate	HCV	Cirrhosis	pT2 pNX	Multiple	2.1	+	-		Cirrhosis	4C	severe fibrosis cirrhosis	Transplant	No	Yes
B054	cfMeDIP-seq tested	61-65	Male	A-	0.96752	7	Transplant	Moderate	HCV	Cirrhosis	yrpT2 pNX	Solitary		+	-		Cirrhosis	4C	severe fibrosis cirrhosis	Transplant	No	Yes
B055	cfMeDIP-seq tested	36-40	Male	A+	0.96584	2	Transplant	Moderate	None	Cirrhosis cryptogenic	ypT1 pNx	Solitary	3.5	-	-		Cirrhosis	4C	severe fibrosis cirrhosis	Transplant	No	Yes
B056	cfMeDIP-seq tested	56-60	Male	B-	0.74528	2	Transplant	Other	HCV	Cirrhosis		N/A	0		-		Cirrhosis	4	cirrhosis	Transplant	No	Yes
B057	cfMeDIP-seq tested	56-60	Male	A+	0.73318	3	Transplant	Moderate	HCV	Cirrhosis	yrpT3a pNX	Multiple	5.5	+	-		Cirrhosis	4C	severe fibrosis cirrhosis	Transplant	No	Yes
B058	cfMeDIP-seq tested	56-60	Female	O+	0.88422	4	Transplant	Moderate	HCV	Cirrhosis	yrpT2 pNX	Multiple	2.4	-	-		Cirrhosis	4C	severe fibrosis cirrhosis	Transplant	No	Yes
B059	cfMeDIP-seq tested	56-60	Female	O+	0.668	27	Transplant	Moderate	HCV	Cirrhosis	ypT2 pN0	Multiple	1	-	-		Cirrhosis	4C	severe fibrosis cirrhosis	Transplant	No	Yes
B060	cfMeDIP-seq tested	56-60	Male	A+	0.7734	9	Transplant	Moderate	ALD	Cirrhosis	yrpT3a pN0	Multiple	7.2	+	-		Cirrhosis	4C	severe fibrosis cirrhosis cirrhosis with mild macrovesicular steatosis and changes consistent with steatohepatitis (alcohol-related liver disease, clinically)	Transplant	Yes	No
B061	cfMeDIP-seq tested	56-60	Female	A+	0.77428	28	Transplant	Other	Autoimmune	Cirrhosis		N/A	0		-		Cirrhosis	4B	severe cirrhosis	Transplant	No	Yes
B062	cfMeDIP-seq tested	56-60	Male	A+	0.77894	2	Transplant	Moderate	None	Cirrhosis	yrpT2 pNX	Multiple	2	+	-		Cirrhosis	4B	severe fibrosis cirrhosis cirrhosis with severe hemosiderosis	Transplant	No	Yes
B063	cfMeDIP-seq tested	66-70	Male	A-	0.91568	4	Transplant	Moderate	HCV	Cirrhosis	rypT2 pNX	Multiple	2.8	+	-		Cirrhosis	4	severe fibrosis cirrhosis (inactive)	Transplant	Yes	Yes
B064	cfMeDIP-seq tested	56-60	Male	A+	0.89276	96	Transplant	Other	HBV	Cirrhosis		N/A	0		-		Cirrhosis	4	severe cirrhosis	Transplant	No	Yes
B065	cfMeDIP-seq tested	66-70	Male	B-	0.78682	13	Transplant	Moderate	HCV	Cirrhosis	yrpT2 pN0	Multiple	2.1	+	-		Cirrhosis	3	severe fibrosis cirrhosis (features of regresssed cirrhosis)	Transplant	Yes	No
B066	cfMeDIP-seq tested	71-75	Male	O+	0.86776	3202	Transplant	Other	HBV	Cirrhosis /severe fibrosis	ypT2 pNX	Multiple	1.5	+	-		Cirrhosis		severe fibrosis cirrhosis	Transplant	No	Yes
B067	cfMeDIP-seq tested	71-75	Male	AB+	0.87164	7	Transplant	Moderate	HBV	No (severe fibrosis/regressed cirrhosis)	yrpT1 pN0	Solitary	1.2	-	-		Cirrhosis	3	severe fibrosis cirrhosis incomplete (regressed) cirrhosis	Transplant	No	Yes
B068	cfMeDIP-seq tested	56-60	Male	B+	0.84882	29	Transplant	Other	HBV	Cirrhosis		N/A	0		-		Cirrhosis	4B	severe cirrhosis	Transplant	No	Yes
B069	cfDNA extraction failed	61-65	Female	O+		5	Transplant	Moderate	HCV	NA	yrpT2 NX	Multiple	2.8	-	-		Cirrhosis	3-4	severe fibrosis cirrhosis (incomplete)	Transplant	No	Yes
B071	cfMeDIP-seq tested	56-60	Male	AB+	0.77366	5	Transplant	Moderate	HBV	Cirrhosis	yrpT2 pNX	Solitary	2.5	-	-		Cirrhosis		severe fibrosis cirrhosis	Transplant	No	Yes
B072	cfMeDIP-seq tested	71-75	Male	A+	0.75502	96	Transplant	Poor	HBV/NASH	No (severe fibrosis)	rypT2 pNX	Multiple	3	+	-		Cirrhosis	3	severe fibrosis cirrhosis	Transplant	Yes	No
B073	cfMeDIP-seq tested	61-65	Male	O+	0.73484	25	Transplant	Moderate	HCV	Cirrhosis	ypT2 pNX	Multiple	0.5	-	-		Cirrhosis	4C	severe fibrosis cirrhosis	Transplant	Yes	Yes
B074	cfMeDIP-seq tested	51-55	Male	A+	0.73792	12	Transplant	Moderate	NASH/ALD	Cirrhosis	yrpT2 pN0	Multiple	2.4	-	-		Cirrhosis	4B	severe fibrosis cirrhosis	Transplant	No	No
B075	cfMeDIP-seq tested	56-60	Male	O+	0.85736	21	Transplant	Moderate	HCV	Cirrhosis	yrpT2 pNX	Multiple	3.3	-	-		Cirrhosis	4C	severe fibrosis cirrhosis	Transplant	No	Yes
B076	cfMeDIP-seq tested	66-70	Female	A+	0.86994	3	Transplant	Moderate	HBV/NASH	Cirrhosis	ypT2 pNX	Multiple	1.1	-	-		Cirrhosis	4B	severe fibrosis cirrhosis	Transplant	No	Yes								¬¬
B077	cfMeDIP-seq tested	36-40	Male	O+	0.61856	12492	Transplant	Other	ALD	No		N/A	0		-		F0-F1 (absent or mild fibrosis)		no fibrosis	Transplant	Yes	Yes
B078	cfMeDIP-seq tested	61-65	Male	A+	0.54078	305	Transplant	Other	HCV	Cirrhosis		Solitary	0		-		Cirrhosis		cirrhosis	Transplant	No	Yes
B079	cfMeDIP-seq tested	56-60	Male	O+	0.38312		Transplant	Moderate	HCV	Cirrhosis	ypT2 pNX	Multiple	6.3	-	-		Cirrhosis	4	severe fibrosis cirrhosis (inactive)	Transplant	No	No
B080	cfMeDIP-seq tested	71-75	Female	B+	0.77092	6	Transplant	Moderate	PBC	No (severe fibrosis)	yrpT1 pNX	Solitary	3	-	-		Cirrhosis	4B	severe fibrosis cirrhosis	Transplant	No	Yes
B081	cfMeDIP-seq tested	71-75	Male	O+	0.82068	2	Transplant	Moderate	HBV	Cirrhosis	yrpT1 PNX	Solitary	2.4	-	-		Cirrhosis		severe fibrosis cirrhosis (regressing features/ inactive)	Transplant	No	Yes
B082	cfMeDIP-seq tested	41-45	Male	O+	0.75524	3	Transplant	Other	HBV	No		Solitary			-		Cirrhosis	4A	severe cirrhosis	Transplant	Yes	No
B083	cfDNA extraction failed	56-60	Male	A+		3	Transplant	Moderate	HCV	NA	ypT2 NX	Multiple	0.8	-	-		Cirrhosis	4B	severe fibrosis cirrhosis	Transplant	No	Yes
B084	cfMeDIP-seq tested	56-60	Male	O+	0.87324	9	Transplant	Other	HBV/NASH	No	ypT2 pNX	Multiple	0	-	-		Cirrhosis	4B	cirrhosis	Transplant	No	Yes
B085	cfMeDIP-seq tested	36-40	Male	O+	0.74704	3	Transplant	Moderate	Autoimmune	No	yrpT1a pN0	Solitary	2	-	-		Cirrhosis	4		Transplant	No	Yes
B086	cfMeDIP-seq tested	61-65	Female	O+	0.71206	12	Transplant	Moderate	None	No (Absent to mild fibrosis)	yrpT2 pNX	Multiple	1.5	-	-		F0-F1 (absent or mild fibrosis)		no significant fibrosis	Transplant	No	No

### Sheet: Healthy donor characters
Sample_ID	Age Range (at blood collection)	Gender
N013	36-40	Female
N014	31-35	Male
N015	26-30	Female
N016	26-30	Female
N017	36-40	Female
N018	36-40	Male
N019	36-40	Female
N020	26-30	Female
N021	41-45	Female
N022	21-25	Male
N023	51-55	Female
N024	31-35	Male
N025	56-60	Female
N026	36-40	Male
N027	26-30	Female
N028	41-45	Female
N029	31-35	Male
N030	36-40	Female
N031	26-30	Male
N032	36-40	Male
N033	16-20	Male
N034	41-45	Female
N035	41-45	Male
