## Supplementary_file_5_HMS_extended_analysis_data for "Plasma cell-free DNA methylomes for hepatocellular carcinoma detection and monitoring after liver resection or transplantation"

### Sheet: Description
worksheet	Related Figure / Panel	Description
1		Worksheets description & abbreviations
2	Fig.S3C	HMS values on HBV cirrhosis positive and negative
3	Fig.S4E	Effects of preoperative bridging therapy (BT) on HMS of b-HCC
4	Fig.S4F	Decrease percentage on HMS of first follow-up collected ctDNA
5	Fig.S4G	HMS pairwise comparison between different TFs vs. T0 (Recurrence-resection vs. Recurrence-transplant)
6	Fig.S4G	HMS pairwise comparison between different TFs vs. TF1 (Recurrence-resection vs. Recurrence-transplant)
7	Fig.S4G	HMS pairwise comparison between different TFs vs. TF2 (Recurrence-resection vs. Recurrence-transplant)
Abbreviations
HMS	HCC methylation score
LR	Liver resection
LT	Liver transplantation
Rk	recurrence
Rm	remission
Cirr.+	Cirrhosis positive
Cirr.-	Cirrhosis negative
FU-1	First follow-up sample collected after surgery

### Sheet: HBV_HMS_Cirrhosis
Sample_ID	HMS	Cirrhosis
A004	0.64296	Cirr.+
A086	0.68244	Cirr.+
A115	0.65608	Cirr.+
A175	0.5708	Cirr.+
B012	0.85748	Cirr.+
B015	0.84494	Cirr.+
B020	0.88466	Cirr.+
B024	0.70788	Cirr.+
B034	0.94832	Cirr.+
B036	0.98468	Cirr.+
B051	0.81942	Cirr.+
B064	0.89276	Cirr.+
B066	0.86776	Cirr.+
B068	0.84882	Cirr.+
B071	0.77366	Cirr.+
B081	0.82068	Cirr.+
A019	0.9044	Cirr.-
A022	0.84674	Cirr.-
A082	0.79454	Cirr.-
B014	0.75534	Cirr.-
B016	0.69332	Cirr.-
B018	0.55966	Cirr.-
B022	0.76212	Cirr.-
B023	0.91372	Cirr.-
B067	0.87164	Cirr.-
B082	0.75524	Cirr.-

### Sheet: FU-1_%ΔHMS
Sampel_ID	Surgery	Outcome	Time_since_surgery (weeks)	FU-1_%ΔHMS_overall	FU-1_%ΔHMS_within_13_weeks	FU-1_%ΔHMS_within_6_months
A026	LT	Rm	2.29	-14.9144	-14.9144	-14.9144
A115	LT	Rk	4.57	-9.23058	-9.23058	-9.23058
A014	LR	Rm	4.86	-7.65037	-7.65037	-7.65037
A004	LR	Rk	4.86	-3.15416	-3.15416	-3.15416
A030	LT	Rk	5.29	-36.3641	-36.3641	-36.3641
A022	LR	Rk	6	-29.6738	-29.6738	-29.6738
A005	LT	Rm	6	-42.4688	-42.4688	-42.4688
A175	LR	Rk	6.29	-8.92081	-8.92081	-8.92081
B068	LT	Rm	10.14	-25.8406	-25.8406	-25.8406
B078	LT	Rm	11.14	-19.4867	-19.4867	-19.4867
B066	LT	Rm	12	-15.2577	-15.2577	-15.2577
B075	LT	Rm	12.29	-44.2754	-44.2754	-44.2754
B072	LT	Rk	13.43	-20.5081		-20.5081
B064	LT	Rm	13.71	-2.09463		-2.09463
B084	LT	Rm	14.14	-43.3329		-43.3329
B071	LT	Rm	14.43	-45.7229		-45.7229
B074	LT	Rm	15	-19.3327		-19.3327
B079	LT	Rm	15	129.688		129.688
B067	LT	Rm	15.14	-59.2263		-59.2263
B062	LT	Rm	15.71	-16.9641		-16.9641
B085	LT	Rm	18.57	-10.65		-10.65
B061	LT	Rm	18.86	-27.2485		-27.2485
B060	LT	Rk	19.57	3.24541		3.24541
B077	LT	Rm	22.29	-49.1464		-49.1464
B056	LT	Rm	24.29	-13.8069		-13.8069
B076	LT	Rm	27.43	-32.7563
B051	LR	Rm	30	9.86307
B059	LT	Rm	31.43	-21.1168
B080	LT	Rm	32	-43.6517
B047	LR	Rm	36.14	17.5885
B086	LT	Rm	36.29	5.62312
B054	LT	Rm	46.43	-41.7128
B063	LT	Rm	50.43	-42.7966
B049	LT	Rm	53.86	19.2357
B044	LT	Rm	54	-30.256
B046	LR	Rk	57.86	-16.6356
B055	LT	Rm	62.14	-53.5762

### Sheet: vs. T0
Recurrence-LR							Recurrence-LT							Remission
Sample_ID	T0	%𝛥HMS (TF1 vs. T0)	%𝛥HMS (TF2 vs. T0)	%𝛥HMS (TF3 vs. T0)	%𝛥HMS (TF4 vs. T0)		Sample_ID	T0	%𝛥HMS (TF1 vs. T0)	%𝛥HMS (TF2 vs. T0)	%𝛥HMS (TF3 vs. T0)	%𝛥HMS (TF4 vs. T0)		Sample_ID	T0	%𝛥HMS (TF1 vs. T0)	%𝛥HMS (TF2 vs. T0)	%𝛥HMS (TF3 vs. T0)	%𝛥HMS (TF4 vs. T0)
A004-1	0	-3.15416	-7.6801	8.1778	-2.68446									A005	0	-42.4688	-44.3923	-53.9913	-50.8607
A004-2	0	-18.0246	-6.92345	5.34761	4.97683											-42.8309			-44.9223
					22.1608														-75.146
							A004-3	0	-33.9644	-0.351963	15.9597			A014	0	-7.65037	-12.4765	-39.0077	-14.8152
							A115	0	-9.23058	-15.1536	-25.6219	14.2269					-4.65665		-19.7833
									-21.8144			30.1335		A026	0	-14.9144	-35.0843	-47.8991	-32.5007
												14.8442				-14.8993			-38.0914
												31.9107		B066	0	-15.2577	-30.4554	-26.316	-46.612
A175	0	-8.92081	-20.3889	11.37	-15.8269									B076	0			-32.7563	-47.0124
					23.6335									B067	0		-59.2263	-43.1898
					22.0397									B068	0	-25.8406	-13.011	-25.4989
					8.97687									B085	0		-10.65	-17.8063
					51.1177									B080	0			-43.6517	-18.5129
A022	0	-29.6738	-7.35999	-3.32806	-12.6461									B044	0				-30.256
					-30.5737									B049	0				19.2357
					-35.0272									B051	0			9.86307
					-11.2313									B054	0				-41.7128
							B072	0	-20.5081	-17.5095	9.54412			B055	0				-53.5762
							A030	0	-36.3641	-15.3675	-8.0383	-6.28738		B056	0		-13.8069
										-44.1178	-5.37575			B059	0			-21.1168	-25.0958
							B060	0		3.24541	-3.08766	-15.9348		B061	0		-27.2485	-20.0961
B046	0				-16.6356									B062	0		-16.9641	10.6735	6.21871
														B064	0	-2.09463
														B071	0	-45.7229		-9.7769
														B074	0		-19.3327
														B075	0	-44.2755	-29.6188	-37.3145
														B078	0	-19.4867		17.2381
														B079	0	129.688	27.0411
														B084	0		-43.3329
														B086	0			5.62312
														B047	0			17.5885
														B063	0				-42.7966
														B077	0		-49.1464

### Sheet: vs. TF1
Recurrence-LR						Recurrence-LT						Remission
Sample_ID	TF1	%𝛥HMS (TF2 vs. TF1)	%𝛥HMS (TF3 vs. TF1)	%𝛥HMS (TF4 vs. TF1)		Sample_ID	TF1	%𝛥HMS (TF2 vs. TF1)	%𝛥HMS (TF3 vs. TF1)	%𝛥HMS (TF4 vs. TF1)		Sample_ID	TF1	%𝛥HMS (TF2 vs. TF1)	%𝛥HMS (TF3 vs. TF1)	%𝛥HMS (TF4 vs. TF1)
A004-1	0	-4.67335	11.701	0.485								A005	0	-3.34337	-20.0283	-14.5868
A004-2	0	13.5421	28.5113	28.059										-2.73111	-19.5217	-14.0457
				49.0213												-4.26473
						A004-3	0	50.9006	75.6019							-3.65831
						A115	0	-6.52539	-18.0582	25.843						-1.32731
								8.51918	-4.86978	46.0972						-0.702286
										43.3671		A014	0	-5.22595	-33.9551	-7.75832
										66.4418				3.24173		-13.1381
										25.0134		A026	0	-23.7054	-38.7664	-20.6689
										45.1341				-23.719	-38.7773	-20.683
										45.3251						-27.2396
										68.7149						-27.2525
A175	0	-12.5914	22.2782	-7.58252								B066	0	-17.9341	-13.0494	-36.9996
				35.7429								B068	0	17.3	0.460698
				31.8343								B069	0	-12.7371	-26.9764
				19.6507								B071	0		66.2269
				65.9191								B075	0	26.3019	12.4916
A022	0	31.729	37.4622	24.2124								B078	0		45.6132
				-1.27964								B079	0	-44.6897
				7.16733
				26.2242
						B072	0	3.7722	37.8053
						A030	0	32.9948	44.5122	47.2637
						A030	0	-12.1845	48.6963

### Sheet: vs. TF2
Recurrence-LR					Recurrence-LT					Remission
Sample_ID	TF2	%𝛥HMS (TF3 vs. TF2)	%𝛥HMS (TF4 vs. TF2)		Sample_ID	TF2	%𝛥HMS (TF3 vs. TF2)	%𝛥HMS (TF4 vs. TF2)		Sample_ID	TF2	%𝛥HMS (TF3 vs. TF2)	%𝛥HMS (TF4 vs. TF2)
A004-1	0	17.1771	5.41123							A005	0	-17.262	-11.6323
A004-2	0	13.1838	12.7855										-0.953235
			31.2476										2.08579
					A004-3	0	16.3693			A014	0	-30.3133	-2.67201
					A115	0	-12.3379	34.628				-36.0288	-10.6547
								53.3755					-8.34838
								33.7405					-15.8655
								55.4701		A026	0	-19.7406	3.97996
A175	0	39.8926	5.73038									5.95214	-4.63229
			55.2969							B066	0		-23.2319
			50.8252							B076	0	39.3303
			36.8866							B067	0	-14.3558
			89.82							B068	0	-16.3177
A022	0	4.35226	-5.70613							B069	0	-8.00923
			-25.058							B061	0	9.83135
			-18.6456							B062	0	33.2839
			-4.17888							B075	0	-10.9343
					B072	0	32.796
					A030	0	8.66009	10.7289
							64.5635	67.6967
							11.8061
							69.328
					B060	0	-6.134	-18.5773
		9.83135					9.83135
		33.2839					33.2839
		-10.9343					-10.9343
